# Falling short: Inadequate target attainment in guideline-based therapy of nontuberculous mycobacterial disease

**DOI:** 10.64898/2026.09.24.26363927

**Authors:** Trevor Jaan Shoaf, Tyler Dierckman, Noah Strawhacker, Marina de Lorena Muniz Surani, Meghna Nair, Erika Bawab, Patricio Escalante, Thomas Dick, Véronique Dartois, Elsje Pienaar

## Abstract

Nontuberculous mycobacterial (NTM) infections are a scourge that affect growing patient populations due to the rise of risk factors associated with these opportunistic pathogens. Cure rates are unacceptably low despite intensive multidrug and multi-year therapy. The issue of poor drug exposure relative to inferior potency of repurposed antibiotics against NTM pathogens is broadly recognized as a major factor underlying dismal success rates. Yet, a quantitative and systematic evaluation of probabilities of pharmacokinetic-pharmacodynamic (PK-PD) target attainment (PTA) is lacking. Here, we leveraged published population PK models and minimum inhibitory concentration distributions across large patient populations to generate PTAs for standard of care antibiotics used in the treatment of NTM infections. PTAs of tuberculosis drugs were included in our analysis as a baseline since tuberculosis cure rates are excellent compared to NTM diseases. We found that PK-PD target attainment for NTM was low overall and that PTAs were generally consistent with reported clinical outcomes. Specifically, drugs for which genetic resistance is associated with worse outcome showed favorable PTAs, consistent with their contribution to cure. These include macrolides for *M. abscessus* and the *M. avium* complex (MAC), and rifampicin for *M. kansasii*. Bedaquiline emerged as a promising option against *M. abscessus* and MAC, and clofazimine against the latter, consistent with recent clinical reports. Omadacycline PTAs predict improved efficacy compared to tigecycline for patients with *M. abscessus* and suggest clinical utility for MAC. As is common practice for antibacterials, PTA considerations could inform NTM treatment guidelines and help select drug combinations in future trials.
