## Supplementary dataset 1 for "Falling short: Inadequate target attainment in guideline-based therapy of nontuberculous mycobacterial disease"

### Sheet: Full Data
Supplementary Dataset 1: MIC distributions for 13 study drugs for four mycobacterial pathogens
Grey fonts are unsed for individual MIC distributions retrieved from single studies; black fonts are used for combined distributions that were input in PTA calculations.
Drug	Mycobacteria Species	Species Significance	Origin of isolates	# of isolates	Methods	<=0.008	0.016	0.031	0.062	<=0.06	0.12	0.25	0.5	1	2 or >=2	4	>4	8	16	>16	32	64	128 or >64	256 or >128	Total	DOI
Imipenem	MAB	5	Wenzhou, China	24	Broth microdilution	-	-	-	-	0	0	0	0	0	0	0	-	0	1	-	3	6	14	-	24	https://doi.org/10.1080/07853890.2022.2121984
Imipenem	MAB subsp. abscessus	1	Tokyo, Japan	46	Drug susceptibility test	-	-	-	-	0	0	0	0	0	1	11	-	19	10	-	4	0	1	-	46	https://doi.org/10.1128/Spectrum.01928-21
Imipenem	MAB subsp. massiliense	1	Tokyo, Japan	40	Drug susceptibility test	-	-	-	-	0	0	0	0	0	0	10	-	18	9	-	2	1	0	-	40	https://doi.org/10.1128/Spectrum.01928-21
Imipenem	MAB 3 days	5	Geographically diverse (chart in paper)	62	Broth microdilution	-	-	-	-	0	0	0	0	1.2276	4.9786	6.0574	-	11.997	14.57	-	8.6366	4.9786	9.5542	-	62	https://doi.org/10.1093/jac/dkx284
Imipenem	MAB	5	Spain	167	broth microdilution method										1	19		58	72		17				167	https://pmc.ncbi.nlm.nih.gov/articles/PMC12291787/
Imipenem	MAB	5	US hospitals	55	broth microdilution method							0	1	40	14	0									55	https://pubmed.ncbi.nlm.nih.gov/32393499/
Imipenem	MAB	5	Hangzhou, China	178	broth microdilution method					0	2	1	2	8	26	43		33	44		15	4	0		178	https://pubmed.ncbi.nlm.nih.gov/38719186/
Imipenem	MAB (combined)	5	See above	572	See above	-	-	-	-	0	2	1	3	49.2276	46.9786	89.0574	-	139.997	150.57	-	49.6366	15.9786	24.5542	-	572	See above
Cefoxitin	M. intracellulare	5	Shanghai, China	122	SLOMYCO panel (broth microdilution)	-	-	-	-	0	0	0	0	0	0	0	-	0	0	-	0	1	6	115	122	https://doi.org/10.1128/spectrum.02549-22
Cefoxitin	M. avium	5	Shanghai, China	24	SLOMYCO panel (broth microdilution)	-	-	-	-	0	0	0	0	0	0	0	-	0	0	-	0	0	1	23	24	https://doi.org/10.1128/spectrum.02549-22
Cefoxitin	MAC (combined)	5	See above	146	See above	-	-	-	-	0	0	0	0	0	0	0	0	0	0	-	0	1	7	138	146	See above
Cefoxitin	M. kansasii	4	Shanghai, China	21	SLOMYCO panel (broth microdilution)	-	-	-	-	0	0	0	0	0	0	0	-	0	0	-	0	0	0	21	21	https://doi.org/10.1128/spectrum.02549-22
Cefoxitin	MAB	5	Shanghai, China	24	Broth microdilution	-	-	-	-	0	0	0	0	0	0	0	-	0	0	-	4	16	2	2	24	https://doi.org/10.1080/07853890.2022.2121984
Cefoxitin	MAB	5	Shanghai, China	46	RAPMYCOI panel (broth microdilution)	-	-	-	-	0	0	0	0	0	0	0	-	0	1	-	9	15	12	9	46	https://doi.org/10.1128/spectrum.02549-22
Cefoxitin	MAB	5	Shanghai, China	46	SLOMYCO & RAPMYCO panels (broth microdilution)	-	-	-	-	0	0	0	0	0	0	0	-	0	0	-	0	9	18	19	46	https://doi.org/10.1128/spectrum.02549-22
Cefoxitin	MAB 3 days	3	Geographically diverse (chart in paper)	62	Broth microdilution	-	-	-	-	0	0	0	0	0	0	0	-	2.9884	17.0066	-	27.59	12.1334	2.2754	0	61.9938	https://doi.org/10.1093/jac/dkx284
Cefoxitin	MAB (combined)	5	See above	178	See above	-	-	-	-	0	0	0	0	0	0	0	-	2.9884	18.0066	-	40.59	52.1334	34.2754	30	177.994	See above
Clofazimine	MTB	5	Geographically diverse (chart in paper)	186	UKMYC6 plate (broth microdilution)	-	-	-	-	100	68	17	1	0	0	-	-	-	-	-	-	-	-	-	186	https://doi.org/10.1183/13993003.00239-2022
Clofazimine	MTB	5	Geographically diverse (chart in paper)	81	UKMYC5 plate (broth microdilution)	-	-	-	-	60	19	1	1	0	0	-	-	-	-	-	-	-	-	-	81	https://doi.org/10.1183/13993003.00239-2022
Clofazimine	MTB	5	CRYpTIC 11 countries	6245	UKMYC6 plate			1915	2992		1038	212	43	27	6	12									#REF!	https://pubmed.ncbi.nlm.nih.gov/35301246/
Clofazimine	MTB (combined)	5	See above	6512	See above	-	-	1915	2992	160	1125	230	45	27	6	12	-	-	-	-	-	-	-	-	#REF!	See above
Clofazimine	M. intracellulare	5	Shanghai, China	122	SLOMYCO & RAPMYCO panels (broth microdilution)	-	-	-	-	59	60	3	0	0	0	-	-	-	-	-	-	-	-	-	122	https://doi.org/10.1128/spectrum.02549-22
Clofazimine	M. intracellulare	5	Beijing, China	35	Broth microdilution	-	-	-	-	9	2	2	5	4	13	-	-	-	-	-	-	-	-	-	35	https://doi.org/10.1128/aac.00072-18
Clofazimine	M. avium	5	Shanghai, China	24	SLOMYCO & RAPMYCO panels (broth microdilution)	-	-	-	-	11	11	2	0	0	0	-	-	-	-	-	-	-	-	-	24	https://doi.org/10.1128/spectrum.02549-22
Clofazimine	M. avium	5	Beijing, China	22	Broth microdilution	-	-	-	-	13	1	1	2	2	3	-	-	-	-	-	-	-	-	-	22	https://doi.org/10.1128/aac.00072-18
Clofazimine	MAC (combined)	5	See above	203	See above	-	-	-	-	92	74	8	7	6	16	-	-	-	-	-	-	-	-	-	203	See above
Clofazimine	M. kansasii	4	Shanghai, China	21	SLOMYCO & RAPMYCO panels (broth microdilution)	-	-	-	-	21	0	0	0	0	0	-	-	-	-	-	-	-	-	-	21	https://doi.org/10.1128/spectrum.02549-22
Clofazimine	M. kansasii	4	Beijing, China	45	Broth microdilution	-	-	-	-	42	0	0	1	1	1	-	-	-	-	-	-	-	-	-	45	https://doi.org/10.1128/aac.00072-18
Clofazimine	M. kansasii (combined)	4	See above	66	See above	-	-	-	-	63	0	0	1	1	1	-	-	-	-	-	-	-	-	-	66	See above
Clofazimine	MAB	5	Shanghai, China	46	SLOMYCO & RAPMYCO panels (broth microdilution)	-	-	-	-	0	16	20	7	1	2	-	-	-	-	-	-	-	-	-	46	https://doi.org/10.1128/spectrum.02549-22
Clofazimine	MAB subsp. abscessus	1	Tokyo, Japan	47	Drug susceptibility test	-	-	-	-	1	1	14	21	9	1	-	-	-	-	-	-	-	-	-	47	https://doi.org/10.1128/Spectrum.01928-21
Clofazimine	MAB subsp. massiliense	1	Tokyo, Japan	40	Drug susceptibility test	-	-	-	-	0	0	7	21	10	2	-	-	-	-	-	-	-	-	-	40	https://doi.org/10.1128/Spectrum.01928-21
Clofazimine	MAB (combined)	5	See above	133	See above	-	-	-	-	1	17	41	49	20	5	-	-	-	-	-	-	-	-	-	133	See above
Clofazimine	Other RGM	1	Shanghai, China	14	SLOMYCO & RAPMYCO panels (broth microdilution)	-	-	-	-	9	4	1	0	0	0	-	-	-	-	-	-	-	-	-	14	https://doi.org/10.1128/spectrum.02549-22
Bedaquiline	M. avium	5	China (see paper for hospital list)	47	Broth dilution	-	23	5	2	-	1	1	1	0	1	2	-	5	3	3	-	-	-	-	47	https://doi.org/10.1128/AAC.02627-16
Bedaquiline	M. avium	5	Shanghai	24	MYCO test system				0	-	23	1	0												24	https://pmc.ncbi.nlm.nih.gov/articles/PMC10100917/
Bedaquiline	M. avium	5	Beijing	22	CAMHB with AODC 3 days	14	1	4	2	-	0	1	0												22	https://pubmed.ncbi.nlm.nih.gov/31138571/
Bedaquiline	M. intracellulare	5	China (see paper for hospital list)	151	Broth dilution	-	68	16	10	-	8	5	2	1	1	3	-	4	12	21	-	-	-	-	151	https://doi.org/10.1128/AAC.02627-16
Bedaquiline	M. intracellulare	5	Shanghai	122	MYCO test system					0	121						1								122	https://pmc.ncbi.nlm.nih.gov/articles/PMC10100917/
Bedaquiline	M. intracellulare	5	Beijing	36	CAMHB with AODC 3 days	13	9	9	1	1					1							2			36	https://pubmed.ncbi.nlm.nih.gov/31138571/
Bedaquiline	M. intracellulare	5	Nanjing	114	Broth dilution CLSI	90	8	5	3		5	2	1	0	0										114	https://pubmed.ncbi.nlm.nih.gov/37180636/
Bedaquiline	MAC (combined)	5	See above	516	See above	-	109	39	18	1	158	10	4	1	3	5	1	9	15	24	0	2	0	0	516	See above
Bedaquiline	M. kansasii	4	Shanghai	21	MYCO test system					-	20						1								21	https://pmc.ncbi.nlm.nih.gov/articles/PMC10100917/
Bedaquiline	M. kansasii	4	China (see paper for hospital list)	84	Broth dilution	-	27	8	8	-	4	2	1	1	1	3	-	5	8	16	-	-	-	-	84
Bedaquiline	M. kansasii	4	Beijing	43	CAMHB with AODC 3 days	40			2		1											1			44	https://pubmed.ncbi.nlm.nih.gov/31138571/
Bedaquiline	M. kansasii	4	China (see paper for hospital list)	148	Broth dilution	-	27	8	10	0	25	2	1	1	1	3	1	5	8	16	0	1	0	0	149	https://doi.org/10.1128/AAC.02627-16
Bedaquiline	M. massiliense	2	China (see paper for hospital list)	163	Broth dilution	-	5	18	37	-	29	14	10	5	3	2	-	2	6	32	-	-	-	-	163	https://doi.org/10.1128/AAC.02627-16
Bedaquiline	MAB	5	China (see paper for hospital list)	218	Broth dilution	-	6	19	51	-	53	24	15	4	2	3	-	5	7	29	-	-	-	-	218	https://doi.org/10.1128/AAC.02627-16
Bedaquiline	MAB	5	Shanghai	46	MYCO test system						40	3	2	1											46	https://pmc.ncbi.nlm.nih.gov/articles/PMC10100917/
Bedaquiline	MAB	5	Switzerland CF and non-CF	61	CAMHB with AODC 3 days			0	2		4	8	17	25	5	0	0	0	0	0					61	https://pubmed.ncbi.nlm.nih.gov/35420492/
Bedaquiline	MAB	5	Beijing	40	CAMHB with AODC 3 days	2		1	4		2	3	11	9	4	2	0	1	0	0	0	1	0		40	https://pubmed.ncbi.nlm.nih.gov/31138571/
Bedaquiline	MAB	5	Shanghai Pulmonary Hospital	197	Broth dilution CLSI	5	4	29	63		67	23	5	1	0										197	https://pubmed.ncbi.nlm.nih.gov/29712658/
Bedaquiline	MAB	5	Nanjing	30	Broth dilution CLSI	2		3	6		3	3	3	7	3	0									30	https://pubmed.ncbi.nlm.nih.gov/37180636/
Bedaquiline	MAB (combined)	5	See above	755	See above	-	15	70	163	0	198	78	63	52	17	7	0	8	13	61	0	1	0	0	755	See above
Bedaquiline	MTB	5	Geographically diverse (chart in paper)	5398	UKMYC6 plate (broth microdilution)	544	-	2601	1777	-	291	116	37	18	14	-	-	-	-	-	-	-	-	-	5398	https://doi.org/10.1183/13993003.00239-2022
Bedaquiline	MTB	5	Geographically diverse (chart in paper)	4759	UKMYC5 plate (broth microdilution)	-	1138	1767	1493	-	259	66	27	-	9	-	-	-	-	-	-	-	-	-	4759	https://doi.org/10.1183/13993003.00239-2022
Bedaquiline	MTB (combined)	5	See above	10157	See above	544	1138	4368	3270	-	550	182	64	18	23	-	-	-	-	-	-	-	-	-	10157	See above
Tigecycline	M. avium	1	Shanghai, China, and purchases from American corporations	15	Broth microdilution	0	0	0	0	0	0	0	0	0	0	0	-	1	2	0	3	3	6	0	15	https://doi.org/10.1111/1440-1681.13777
Tigecycline	M. intracellulare	1	Shanghai, China, and purchases from American corporations	31	Broth microdilution	0	0	0	1	0	0	1	0	0	1	0	-	0	6	0	5	7	10	0	31	https://doi.org/10.1111/1440-1681.13777
Tigecycline	MAC (combined)	5	See above	46	See above	0	0	0	1	0	0	1	0	0	1	0	-	1	8	0	8	10	16	0	46	See above
Tigecycline	M. kansasii	1	Shanghai, China, and purchases from American corporations	11	Broth microdilution	0	0	0	0	0	0	0	0	1	0	0	-	1	5	0	1	3	0	0	11	https://doi.org/10.1111/1440-1681.13777
Tigecycline	MAB subsp. abscessus	5	Shanghai, China	44	Broth microdilution	0	0	0	9	0	9	16	9	1	0	0	-	0	0	0	0	0	0	0	44	https://doi.org/10.1128%2Fspectrum.03238-22
Tigecycline	MAB subsp. massiliense	5	Shanghai, China	29	Broth microdilution	0	0	1	1	0	5	14	5	3	0	0	-	0	0	0	0	0	0	0	29	https://doi.org/10.1128%2Fspectrum.03238-22
Tigecycline	MAB subsp. abscessus	5	Shanghai, China	147	CLSI document M24-A2 guidelines (broth microdilution)	0	0	0	1	0	6	30	58	32	18	2	-	0	0	0	0	0	0	0	147	https://doi.org/10.1128%2Fspectrum.00718-23
Tigecycline	MAB subsp. massiliense	5	Shanghai, China	46	CLSI document M24-A2 guidelines (broth microdilution)	0	0	0	0	0	2	12	6	16	7	3	-	0	0	0	0	0	0	0	46	https://doi.org/10.1128%2Fspectrum.00718-23
Tigecycline	MAB (combined)	5	See above	266	See above	0	0	1	11	0	22	72	78	52	25	5	-	0	0	0	0	0	0	0	266	See above
Tigecycline	M. abscessus	5	Shanghai, China	46	MYCO (microdilution assays)	0	0	0	1	0	0	2	11	16	10	2	4	0	0	0	0	0	0	0	46	https://doi.org/10.1128%2Fspectrum.02549-22
Tigecycline	M. abscessus	5	Wenzhou, China	24	Broth microdilution	0	0	0	0	0	0	3	9	7	5	0	0	0	0	0	0	0	0	0	24	https://doi.org/10.1080%2F07853890.2022.2121984
Tigecycline	M. abscessus (combined)	5	See above	70	See above	0	0	0	1	0	0	5	20	23	15	2	4	0	0	0	0	0	0	0	70	See above
Amikacin	MAB	5	European Laboratories	1014	Broth microdilution	-	-	-	-	-	-	-	-	3	8	74	-	366	387	-	83	32	61	-	1014	https://doi.org/10.1016/j.cmi.2023.02.007
Amikacin	MTB	5	CRYpTIC 11 countries	5228	UKMYC6 plate							3940	833	56	17	13		13	356						5228	https://pubmed.ncbi.nlm.nih.gov/35301246/
Amikacin	MTB	5	Beijing, China	57	Direct concentration	-	-	-	-	-	-	-	-	6	48	2	-	-	-	-	-	-	1	-	57	https://doi.org/10.1016/j.tube.2014.09.002
Amikacin	MTB combined	5	various see above	5285								3940	833	62	65	15	0	13	356	0	0	0	1	0	5285
Amikacin	M. avium	5	European Laboratories	1271	Broth microdilution	-	-	-	-	-	-	-	-	4	8	64	-	317	596	-	213	48	21	-	1271	https://doi.org/10.1016/j.cmi.2023.02.007
Amikacin	M. avium	5	Varied (see paper)	3318	Varied (see paper)	-	-	-	-	-	-	-	-	7	20	130	-	733	1422		754	216	36		3318	https://doi.org/10.3390/antibiotics11121756
Amikacin	M. intracellulare	5	European Laboratories	415	Broth microdilution	-	-	-	-	-	-	-	-	13	18	65	-	116	126	-	62	13	2	-	415	https://doi.org/10.1016/j.cmi.2023.02.007
Amikacin	M. intracellulare	5	Varied (see paper)	1813	Varied (see paper)	-	-	-	-	-	-	-	-	20	44	178	-	487	600	-	407	67	8	2	1813	https://doi.org/10.3390/antibiotics11121756
Amikacin	MAC	5	Varied (see paper)	1009	Varied (see paper)	-	-	-	-	-	-	-	-	15	31	96		271	409		134	41	12	-	1009	https://doi.org/10.3390/antibiotics11121756
Amikacin	MAC (combined)	5	See above	7826	See above	-	-	-	-	-	-	-	-	59	121	533	-	1924	3153	-	1570	385	79	2	7826	See above
Amikacin	M. kansasii	4	Shanghai, China	21	SLOMYCO & RAPMYCO panels (broth microdilution)	-	-	-	-	-	-	-	-	10	6	3	-	1	0	-	0	1	0	-	21	https://doi.org/10.1128/spectrum.02549-22
Linezolid	MAB	5	European Laboratories	1014	Broth microdilution	-	-	-	-	-	-	-	-	45	71	133	-	257	309	-	145	54	-	-	1014	https://doi.org/10.1016/j.cmi.2023.02.007
Linezolid	MAB	5	China	51	BACTEC MGIT system									0	0	5		3	11	32	0	0			51	https://pubmed.ncbi.nlm.nih.gov/36120867/
Linezolid	MAB	5		1065									0	45	71	138	0	260	320	32	145	54	0		1065
Linezolid	MTB	5	MDR XDR China	240	microplate alamarBlue assay (MABA)	7	10	36	74		60	33	7	4	8	1	0								240	https://pubmed.ncbi.nlm.nih.gov/29844043/
Linezolid	MTB	5	Latin America	248	REMA			2	6		106	117	8	2	3	4	0								248	https://pubmed.ncbi.nlm.nih.gov/30358851/
Linezolid	MTB	5	MDR-XDR Shanghai, China	225	CLSI broth dilution				1		16	84	47	52		3					4	18			225	https://pubmed.ncbi.nlm.nih.gov/38107433/
Linezolid	MTB	5	Hainan China	177	microplate Alamar Blue assay (MABA)			1	11		23	79	54	8	1	0	0	0	0	0					177	https://pubmed.ncbi.nlm.nih.gov/40137704/
Linezolid	MTB	5	Argentina, Brazil, and Peru	161	REMA	-	0	0	1	0	68	85	7	0	0	0	-	-	-	-	-	-	-	-	161	https://doi.org/10.1093/jac/dky414
Linezolid	MTB	5	CRYpTIC 11 countries	4175	UKMYC6 plate			35	154		317	1079	2190	338	12	50									4175	https://pubmed.ncbi.nlm.nih.gov/35301246/
Linezolid	MTB	5	see above	5226		7	10	74	247	0	590	1477	2313	404	24	58	0	0	0	0	4	18	0	0	5226
Linezolid	M. avium	5	European Laboratories	1271	Broth microdilution	-	-	-	-	-	-	-	-	7	28	54	-	176	385	-	458	154	9	-	1271	https://doi.org/10.1016/j.cmi.2023.02.007
Linezolid	M. avium	5	Varied (see paper)	2798	Varied (see paper)	-	-	-	-	-	-	-	-	11	88	127	-	289	757	-	1050	442	34	-	2798	https://doi.org/10.3390/antibiotics11121756
Linezolid	M. intracellulare	5	European Laboratories	415	Broth microdilution	-	-	-	-	-	-	-	-	7	11	26	-	73	121	-	153	21	3	-	415	https://doi.org/10.1016/j.cmi.2023.02.007
Linezolid	M. intracellulare	5	Varied (see paper)	1541	Varied (see paper)	-	-	-	-	-	-	1	1	14	19	41	-	137	429	-	629	218	52	-	1541	https://doi.org/10.3390/antibiotics11121756
Linezolid	MAC	5	Varied (see paper)	591	Varied (see paper)	-	-	-	-	-	-	-	-	1	13	21	-	57	144	-	260	87	8	-	591	https://doi.org/10.3390/antibiotics11121756
Linezolid	MAC	5	China	43	BACTEC MGIT system									0	1	0	0	8	11		12	6	5	0	43	https://pubmed.ncbi.nlm.nih.gov/36120867/
Linezolid	MAC (combined)	5	See above	6659	See above	-	-	-	-	-	0	1	1	40	160	269	-	740	1847	0	2562	928	111	-	6659	See above
Linezolid	M. kansasii	4	Valencia, Spain	104	Broth microdilution	-	-	-	-	-	6	21	39	28	9	1	-	-	-	-	-	-	-	-	104	https://doi.org/10.1093/jac/dki111
Clarithromycin	MAB	5	"12 Laboratories" (probably European)	1014	Broth microdilution	-	-	-	-	106	151	147	101	85	45	23	-	38	90	228	-	-	-	-	1014	https://doi.org/10.1016/j.cmi.2023.02.007
Clarithromycin	MAB	5	Wenzhou, China	48	Broth microdilution	-	-	-	-	6	5	8	7	5	4	3	-	1	2	7	-	-	-	-	48	https://doi.org/10.1080/07853890.2022.2121984
Clarithromycin	MAB (combined)	5	See above	1062	See above	-	-	-	-	112	156	155	108	90	49	26	-	39	92	235	-	-	-	-	1062	See above
Clarithromycin	M. avium	5	Varied (see paper)	3458	Varied (see paper)	0	0	0	14	-	34	97	376	654	1055	667	-	260	83	-	18	41	159	0	3458	https://doi.org/10.3390/antibiotics11121756
Clarithromycin	M. avium	5	Higashinagoya National Hospital, Japan	167	NCCLS/CLSI methods			0	10		21	46	43	21	6	2						18			167	https://pubmed.ncbi.nlm.nih.gov/21393190/
Clarithromycin	M. intracellulare	5	Higashinagoya National Hospital	78	NCCLS/CLSI methods			7	33		27	2	1								1	7			78	https://pubmed.ncbi.nlm.nih.gov/21393190/
Clarithromycin	M. intracellulare	5	Varied (see paper)	1896	Varied (see paper)	0	0	7	49	-	44	33	195	540	682	158	-	69	10	-	7	11	91	0	1896	https://doi.org/10.3390/antibiotics11121756
Clarithromycin	MAC	5	Japan	310	Broth microdilution						4	20	95	67	67	18		5	4		2		28		310	https://pubmed.ncbi.nlm.nih.gov/38687080/
Clarithromycin	MAC	5	Varied (see paper)	829	Varied (see paper)	-	-	-	8	-	12	35	60	121	250	189	-	92	31	-	6	15	10	-	829	https://doi.org/10.3390/antibiotics11121756
Clarithromycin	MAC (combined)	5	See above	6738	See above	0	0	14	114	0	142	233	770	1403	2060	1034	0	426	128	0	34	92	288	0	6738	See above
Clarithromycin	M. kansasii	4	Wenzhou, China	14	Broth microdilution	-	-	-	-	0	1	2	11	0	0	0	-	0	0	-	0	0	-	-	14	https://doi.org/10.1080/07853890.2022.2121984
Rifampi(ci)n	MAB subsp. abscessus	1	Shanghai, China	148	Broth microdilution	-	-	-	-	-	0	0	0	1	1	0	-	1	1	-	11	91	40	2	148	https://doi.org/10.1111/1440-1681.13651
Rifampi(ci)n	MAB subsp. massiliense	1	Shanghai, China	46	Broth microdilution	-	-	-	-	-	0	0	0	0	0	0	-	0	0	-	2	29	15	0	46	https://doi.org/10.1111/1440-1681.13651
Rifampi(ci)n	MAB (combined)	5	See above	194	See above	-	-	-	-	-	0	0	0	1	1	0	-	1	1	-	13	120	55	2	194	See above
Rifampi(ci)n	MTB	5	South India	276	Agar plates	-	-	0	-	13	38	71	81	68	0	5	-	-	-	-	-	-	-	-	276	https://doi.org/10.3389/fmicb.2020.01182
Rifampi(ci)n	MTB	5	Karolinska University Hospital	101	Broth microdilution (Middlebrook7H10 vs BACTEC460)			8	12		23	33	14			1					1	4	2	3	101	https://pubmed.ncbi.nlm.nih.gov/19633001/
Rifampi(ci)n	MTB	5	Cape Town	142	BACTEC 460 system				0		32	78	32	0											142	https://pubmed.ncbi.nlm.nih.gov/25092691/
Rifampi(ci)n	MTB	5	Cape Town	54	Bactec MGIT 960 system		2	5	12		25	7	3												54	https://pubmed.ncbi.nlm.nih.gov/25313213/
Rifampi(ci)n	MTB	5	Peru	70	Broth microdilution			15	28		23	2							2						70	https://pubmed.ncbi.nlm.nih.gov/36002805/
Rifampi(ci)n	MTB	5	large CRYPtIC dataset 11 countries	6888	UKMYC6 plate			1144	2001		1142	314	0	0	0	0	0	0	2287						6888	https://pubmed.ncbi.nlm.nih.gov/35301246/
Rifampi(ci)n	MTB	5	Beijing, China	80	MABA/MGIT	-	-	28	34	-	13	5	0	0	0	0	-	0	0	-	-	-	-	-	80	https://doi.org/10.1128/spectrum.02087-21
Rifampi(ci)n	MTB (combined)	5	See above	7611	See above	-	-	1200	2087	13	1296	510	130	68	0	6	-	0	2289	-	-	-	-	-	7611	See above
Rifampi(ci)n	M. avium	5	Varied (see paper)	2273	Varied (see paper)	0	0	0	0	-	7	18	55	238	449	488	-	459	559	-	0	0	0	0	2273	https://doi.org/10.3390/antibiotics11121756
Rifampi(ci)n	M. avium	5	South Korea	1060	Broth dilution CLSI							0	22	86	237	213		181	128	193	0				1060	https://pubmed.ncbi.nlm.nih.gov/29223615/
Rifampi(ci)n	M. intracellulare	5	South Korea	776	Broth dilution CLSI							0	4	8	33	198		268	132	133					776	https://pubmed.ncbi.nlm.nih.gov/29223615/
Rifampi(ci)n	M. intracellulare	5	Varied (see paper)	1802	Varied (see paper)	0	0	0	0	-	11	12	28	85	222	477	-	529	303	-	134	0	1	0	1802	https://doi.org/10.3390/antibiotics11121756
Rifampi(ci)n	MAC	5	Varied (see paper)	614	Varied (see paper)	-	-	-	-	-	6	12	26	84	100	138	-	143	105	-	0	0	0	-	614	https://doi.org/10.3390/antibiotics11121756
Rifampi(ci)n	MAC (combined)	5	See above	6525	See above	0	0	0	0	-	24	42	135	501	1041	1514	-	1580	1227	-	134	0	1	0	6525	See above
Rifampi(ci)n	M. kansasii	4	Wenzhou, China	14	Broth microdilution	-	-	-	-	-	10	3	1	0	0	0	-	0	-	-	-	-	-	-	14	https://doi.org/10.1080/07853890.2022.2121984
Rifampi(ci)n	M. kansasii	4	Valencia, Spain	104	Broth microdilution	-	-	-	-	40	30	30	2	1	1	-	-	-	-	-	-	-	-	-	104	https://doi.org/10.1093/jac/dki111
Rifampi(ci)n	M. kansasii (combined)	4	See above	118	See above	-	-	-	-	40	40	33	3	1	1	0	-	0	-	-	-	-	-	-	118	See above
Ethambutol	MTB	5	Geographically diverse (chart in paper)	80	UKMYC5 plate (broth microdilution)	-	-	-	-	-	-	0	17	60	3	-	-	0	0	-	-	-	-	-	80	https://doi.org/10.1183/13993003.00239-2022
Ethambutol	MTB	5	Geographically diverse (chart in paper)	189	UKMYC5 plate (broth microdilution)	-	-	-	-	-	-	1	25	120	40	3	-	0	0	-	-	-	-	-	189	https://doi.org/10.1183/13993003.00239-2022
Ethambutol	MTB	5	CRYpTIC 11 countries	4408	UKMYC6 plate					11	5	68	266	1499	982	544		585	448						4408	https://pubmed.ncbi.nlm.nih.gov/35301246/
Ethambutol	MTB (combined)	5	See above	4677	See above	-	-	-	-	11	5	69	308	1679	1025	547	0	585	448	0	0	0	0	0	4677	See above
Ethambutol	M. avium	5	Varied (see paper)	1807	Varied (see paper)	-	-	-	-	-	-	0	3	8	38	161	-	471	509	-	245	345	27	-	1807	https://doi.org/10.3390/antibiotics11121756
Ethambutol	M. intracellulare	5	Varied (see paper)	1814	Varied (see paper)	-	-	-	-	-	-	0	4	45	103	484	-	495	263	-	129	259	32	-	1814	https://doi.org/10.3390/antibiotics11121756
Ethambutol	MAC	5	Varied (see paper)	600	Varied (see paper)	-	-	-	-	0	0	4	8	41	112	187	-	191	57	-	0	0	-	-	600	https://doi.org/10.3390/antibiotics11121756
Ethambutol	MAC (combined)	5	See above	4221	See above	-	-	-	-	0	0	4	15	94	253	832	-	1157	829	-	374	604	59	-	4221	See above
Ethambutol	M. kansasii	4	Wenzhou, China	14	Broth microdilution	-	-	-	-	0	1	7	0	1	5	-	-	-	-	-	-	-	-	-	14	https://doi.org/10.1080/07853890.2022.2121984
Ethambutol	M. kansasii	4	Valencia, Spain	104	Broth microdilution	-	-	-	-	-	-	-	2	2	43	54	-	3	-	-	-	-	-	-	104	https://doi.org/10.1093/jac/dki111
Ethambutol	M. kansasii (combined)	4	See above	118	See above	-	-	-	-	0	1	7	2	3	48	54	-	3	-	-	-	-	-	-	118	See above
Rifabutin	MAB subsp. abscessus	1	Shanghai, China	148	Broth microdilution	-	-	-	-	-	2	1	11	31	49	48	-	6	0	-	0	0	0	0	148	https://doi.org/10.1111/1440-1681.13651
Rifabutin	MAB subsp. massiliense	1	Shanghai, China	46	Broth microdilution	-	-	-	-	-	0	0	4	12	15	10	-	4	1	-	0	0	0	0	46	https://doi.org/10.1111/1440-1681.13651
Rifabutin	MAB (combined)	5	See above	194	See above	-	-	-	-	-	2	1	15	43	64	58	-	10	1	-	0	0	0	0	194	See above
Rifabutin	MTB	5	Geographically diverse (chart in paper)	80	UKMYC5 plate (broth microdilution)	-	-	-	-	79	1	0	0	0	0	-	-	-	-	-	-	-	-	-	80	https://doi.org/10.1183/13993003.00239-2022
Rifabutin	MTB	5	Geographically diverse (chart in paper)	159	UKMYC5 plate (broth microdilution)	-	-	-	-	154	3	1	1	0	0	-	-	-	-	-	-	-	-	-	159	https://doi.org/10.1183/13993003.00239-2022
Rifabutin	MTB	5	CRYptic 11 countries	5336	UKMYC6 plate					3403	170	88	77	140	172	1286									#REF!	https://pubmed.ncbi.nlm.nih.gov/35301246/
Rifabutin	MTB (combined)	5	See above	5575	See above	-	-	-	-	3636	174	89	78	140	172	1286	-	-	-	-	-	-	-	-	#REF!	See above
Rifabutin	M. intracellulare	5	Varied (see paper)	641	Varied (see paper)	-	-	-	-	-	-	378	122	67	30	22	-	22	0	-	-	-	-	-	641	https://doi.org/10.3390/antibiotics11121756
Rifabutin	M. avium	5	Varied (see paper)	481	Varied (see paper)	-	-	-	-	-	1	143	151	99	41	25	-	19	2	-	-	-	-	-	481	https://doi.org/10.3390/antibiotics11121756
Rifabutin	MAC	5	Varied (see paper)	578	Varied (see paper)	-	-	-	-	-	-	280	102	82	59	20	-	27	8	-	-	-	-	-	578	https://doi.org/10.3390/antibiotics11121756
Rifabutin	MAC (combined)	5	See above	1700	See above	-	-	-	-	-	1	801	375	248	130	67	-	68	10	-	-	-	-	-	1700	See above
Rifabutin	M. kansasii	4	Wenzhou, China	14	Broth microdilution	-	-	-	-	-	-	14	0	0	0	0	-	0	-	-	-	-	-	-	14	https://doi.org/10.1080/07853890.2022.2121984
Rifabutin	M. kansasii	4	Shanghai, China	21	SLOMYCO & RAPMYCO panels (broth microdilution)	-	-	-	-	-	-	21	0	0	0	0	-	0	-	-	-	-	-	-	21	https://doi.org/10.1128/spectrum.02549-22
Rifabutin	M. kansasii	4	South Korea	58	Broth microdilution CLSI					51	1	3			1						1	1			#REF!	https://pubmed.ncbi.nlm.nih.gov/33685889/
Rifabutin	M. kansasii	4	Switzerland	49	MGIT 960 system					49		0	0												#REF!	https://pubmed.ncbi.nlm.nih.gov/23689069/
Rifabutin	M. kansasii	4	Switzerland	20	MGIT TB eXIST					20	0	0													#REF!	https://pubmed.ncbi.nlm.nih.gov/33619057/
Rifabutin	M. kansasii (combined)	4	See above	162	See above	-	-	-	-	-	-	38	0	0	1	0	-	0	-	-	-	-	-	-	#REF!	See above
Moxifloxacin	MAB subsp. abscessus	1	Tokyo, Japan	46	Drug susceptibility test	-	-	-	-	-	-	0	0	2	11	17	-	7	9	-	-	-	-	-	46	https://doi.org/10.1128/Spectrum.01928-21
Moxifloxacin	MAB subsp. massiliense	1	Tokyo, Japan	40	Drug susceptibility test	-	-	-	-	-	-	0	0	3	2	8	-	10	17	-	-	-	-	-	40	https://doi.org/10.1128/Spectrum.01928-21
Moxifloxacin	MAB	5	Shanghai, China	46	SLOMYCO panel (broth microdilution)	-	-	-	-	-	-	0	0	0	1	8	-	2	35	-	-	-	-	-	46	https://doi.org/10.1128/spectrum.02549-22
Moxifloxacin	MAB	5	European Laboratories	1014	Broth microdilution	-	-	-	-	-	-	3	5	47	84	158	-	271	446	-	-	-	-	-	1014	https://doi.org/10.1016/j.cmi.2023.02.007
Moxifloxacin	MAB (combined)	5	See above	1146	See above	-	-	-	-	-	-	3	5	52	98	191	-	290	507	-	-	-	-	-	1146	See above
Moxifloxacin	MTB	5	Geographically diverse (chart in paper)	82	UKMYC5 plate (broth microdilution)	-	-	-	-	0	11	67	4	0	0	0	0	-	-	-	-	-	-	-	82	https://doi.org/10.1183/13993003.00239-2022
Moxifloxacin	MTB	5	Geographically diverse (chart in paper)	185	UKMYC5 plate (broth microdilution)	-	-	-	-	1	19	126	39	0	0	0	0	-	-	-	-	-	-	-	185	https://doi.org/10.1183/13993003.00239-2022
Moxifloxacin	MTB	5	CRYpTIC 11 countries	4224	UKMYC6 plate					528	832	1506	543	148	169	178	320								#REF!	https://pubmed.ncbi.nlm.nih.gov/35301246/
Moxifloxacin	MTB (combined)	5	See above	4491	See above	-	-	-	-	529	862	1699	586	148	169	178	320	0	0	-	-	-	-	-	#REF!	See above
Moxifloxacin	M. avium	5	Varied (see paper)	2842	Varied (see paper)	-	-	-	-	-	6	56	158	383	923	874	-	289	91	-	62	-	-	-	2842	https://doi.org/10.3390/antibiotics11121756
Moxifloxacin	M. intracellulare	5	Varied (see paper)	1627	Varied (see paper)	-	-	-	-	-	9	12	29	139	493	657	-	198	38	-	52	0	0	-	1627	https://doi.org/10.3390/antibiotics11121756
Moxifloxacin	MAC	5	Varied (see paper)	631	Varied (see paper)	-	-	-	-	-	5	14	61	128	191	172	-	46	14	-	0	0	0	-	631	https://doi.org/10.3390/antibiotics11121756
Moxifloxacin	MAC (combined)	5	See above	5100	See above	-	-	-	-	-	20	82	248	650	1607	1703	-	533	143	-	114	0	0	-	5100	See above
Moxifloxacin	M. kansasii	4	Valencia, Spain	104	Broth microdilution	-	-	-	-	63	31	3	3	2	-	-	-	-	-	-	-	-	-	-	102
Moxifloxacin	M. kansasii	4	Wenzhou, China	14	Broth microdilution	-	-	-	-	-	12	2	0	0	0	0	-	0	-	-	-	-	-	-	14	https://doi.org/10.1080/07853890.2022.2121984
Moxifloxacin	M. kansasii	4	Shanghai, China	21	SLOMYCO & RAPMYCO panels (broth microdilution)	-	-	-	-	-	14	5	1	1	0	0	-	0	0	-	-	-	-	-	21	https://doi.org/10.1128/spectrum.02549-22
Moxifloxacin	M. kansasii (combined)	4	See above	139	See above	-	-	-	-	63	57	10	4	3	0	0	-	0	0	-	-	-	-	-	137	See above
Omadacycline	MAB subsp. abscessus	5	Japan and Europe	44	Broth microdilution	0	0	0	9	0	1	17	52	72	60	22	-	2	0	0	0	0	0	0	235	https://pubmed.ncbi.nlm.nih.gov/39808861/
Omadacycline	MAB subsp. massiliense	5	Japan and Europe	29	Broth microdilution	0	1	1	1	0	1	20	15	6	9	8	-	1	0	0	0	0	0	0	63	https://pubmed.ncbi.nlm.nih.gov/39808861/
Omadacycline	MAB subsp. abscessus	5	not specified	319	broth microdilution CLSI guidelines M24, 2018	2	1	9	43	0	79	117	55	9	4	0	-	0	0	0	0	0	0	0	319	24th ECCMID 2024, Poster P1563
Omadacycline	MAB (combined)	5	See above	392	See above	2	2	10	53	0	81	154	122	87	73	30	0	3	0	0	0	0	0	0	617	See above

### Sheet: Imipenem
Imipenem
Mycobacteria Species	Species Significance	Origin of isolates	# of isolates	Methods	<=0.008	0.016	0.031	0.062	<=0.06	0.12	0.25	0.5	1	2 or >=2	4	>4	8	16	>16	32	64	128 or >64	256 or >128	Total	DOI	Notes
MAB	5	Wenzhou, China	24	Broth microdilution	-	-	-	-	0	0	0	0	0	0	0	-	0	1	-	3	6	14	-	24	https://doi.org/10.1080/07853890.2022.2121984			0
MAB	5	Spain	167	broth microdilution method										1	19		58	72		17				167	https://pmc.ncbi.nlm.nih.gov/articles/PMC12291787/
MAB	5	US hospitals	55	broth microdilution method							0	1	40	14	0									55	https://pubmed.ncbi.nlm.nih.gov/32393499/
MAB	5	Hangzhou, China	178	broth microdilution method					0	2	1	2	8	26	43		33	44		15	4	0		178	https://pubmed.ncbi.nlm.nih.gov/38719186/
MAB subsp. abscessus	1	Tokyo, Japan	46	Drug susceptibility test	-	-	-	-	0	0	0	0	0	1	11	-	19	10	-	4	0	1	-	46	https://doi.org/10.1128/Spectrum.01928-21			0
MAB subsp. massiliense	1	Tokyo, Japan	40	Drug susceptibility test	-	-	-	-	0	0	0	0	0	0	10	-	18	9	-	2	1	0	-	40	https://doi.org/10.1128/Spectrum.01928-21			0
MAB 3 days	5	Geographically diverse (chart in paper)	62	Broth microdilution	-	-	-	-	0	0	0	0	1.2276	4.9786	6.0574	-	11.997	14.57	-	8.6366	4.9786	9.5542	-	62	https://doi.org/10.1093/jac/dkx284	Calculated the number of strains by percentage		0
MAB 5 days	1	Geographically diverse (chart in paper)	62	Broth microdilution	-	-	-	-	0	0	0	0	0	0	0	-	5.177	8.9404	-	11.0794	10.0316	26.7716	-	62	https://doi.org/10.1093/jac/dkx284	Calculated the number of strains by percentage		0
MAB 7 days	1	Geographically diverse (chart in paper)	62	Broth microdilution	-	-	-	-	0	0	0	0	0	0	0	-	1.2958	1.2462	-	7.1176	9.9386	42.4018	-	62	https://doi.org/10.1093/jac/dkx284	Calculated the number of strains by percentage		0
MAB 12 days	1	Geographically diverse (chart in paper)	62	Broth microdilution	-	-	-	-	0	0	0	0	0	0	0	-	0	0	-	0	4.0114	57.9886	-	62	https://doi.org/10.1093/jac/dkx284	Calculated the number of strains by percentage		0
MAB (combined)	5	See above	758	See above	-	-	-	-	0	2	1	3	49.2276	46.9786	89.0574	-	146.47	160.757	-	67.8336	39.9602	151.716	-	758	See above			0
